# Systematic review of type 1 diabetes biomarkers reveals regulation in circulating proteins related to complement, lipid metabolism, and immune response

**DOI:** 10.1101/2023.02.21.23286132

**Authors:** Soumyadeep Sarkar, Emily C. Elliott, Hayden R. Henry, Ivo Díaz Ludovico, John T. Melchior, Ashley Frazer-Abel, Bobbie-Jo Webb-Robertson, W. Sean Davidson, V. Michael Holers, Marian J. Rewers, Thomas O. Metz, Ernesto S. Nakayasu

## Abstract

**Aims:** Type 1 diabetes (T1D) results from an autoimmune attack of the pancreatic β cells that progresses to dysglycemia and symptomatic hyperglycemia. Current biomarkers to track this evolution are limited, with development of islet autoantibodies marking the onset of autoimmunity and metabolic tests used to detect dysglycemia. Therefore, additional biomarkers are needed to better track disease initiation and progression. Multiple clinical studies have used proteomics to identify biomarker candidates. However, most of the studies were limited to the initial candidate identification, which needs to be further validated and have assays developed for clinical use. Here we curate these studies to help prioritize biomarker candidates for validation studies and to obtain a broader view of processes regulated during disease development.

**Methods:** This systematic review was registered with Open Science Framework (DOI 10.17605/OSF.IO/N8TSA). Using PRISMA guidelines, we conducted a systematic search of proteomics studies of T1D in the PubMed to identify putative protein biomarkers of the disease. Studies that performed mass spectrometry-based untargeted/targeted proteomic analysis of human serum/plasma of control, pre-seroconversion, post-seroconversion, and/or T1D-diagnosed subjects were included. For unbiased screening, 3 reviewers screened all the articles independently using the pre-determined criteria.

**Results:** A total of 13 studies met our inclusion criteria, resulting in the identification of 251 unique proteins, with 27 (11%) being identified across 3 or more studies. The circulating protein biomarkers were found to be enriched in complement, lipid metabolism, and immune response pathways, all of which are found to be dysregulated in different phases of T1D development. We found a subset of 3 proteins (C3, KNG1 & CFAH), 6 proteins (C3, C4A, APOA4, C4B, A2AP & BTD) and 7 proteins (C3, CLUS, APOA4, C6, A2AP, C1R & CFAI) have consistent regulation between multiple studies in samples from individuals at pre-seroconversion, post-seroconversion and post-diagnosis compared to controls, respectively, making them strong candidates for clinical assay development.

**Conclusions:** Biomarkers analyzed in this systematic review highlight alterations in specific biological processes in T1D, including complement, lipid metabolism, and immune response pathways, and may have potential for further use in the clinic as prognostic or diagnostic assays.
