## Extended Supplemental Material for "Systematic review of type 1 diabetes biomarkers reveals regulation in circulating proteins related to complement, lipid metabolism, and immune response"

### Sheet: EMS 1
ESM 1 - List of biomarker candidates identified by proteomcis analysis in different studies included in this systematic review.
		Pre-seroconversion							Post-seroconversion															Post-Diagnosis
Uniprot accession number	Gene Name	Moulder 2015, CC Pre-seroconversion (U)	Frohnert 2019, T1 to T2 (T)	Webb-Robertson, Pre IA (T)	Nakayasu 2022, C1 (U)	Nakayasu 2022, C1 -Month 9 (T)	Nakayasu 2022, C1 -Month 6 (T)	Nakayasu 2022, C1 -Month 3 (T)	Moulder 2015, L Seroconversion (U)	Moulder 2015, CC Post-seroconversion (U)	Von Toerne 2016 (T)	Liu 2018 (U)	Frohnert 2019, T3 to T4 (T)	Webb-Robertson, Post IA (T)	Webb-Robertson, Pre T1D (T)	Nakayasu 2022, C3 (U)	Nakayasu 2022, C3 Month 0 (T)	Nakayasu 2022, C3 Month 3 (T)	Nakayasu 2022, C3 Month 6 (T)	Nakayasu 2022, C3 Month 9 (T)	Nakayasu 2022, C3 Month 12 (T)	Nakayasu 2022, C3 Month 15 (T)	Nakayasu 2022, C3 Month 18 (T)	Metz 2008 (U)	Zhi 2011 (U)	Chen 2012 (U)	Zhang 2012 (U)	Zhang 2012 (T)	Manjunatha 2016 (U)	Oliveria 2018 (U)	Gourgari 2019 (U)	Total Hits New
P01024	CO3	0	0	-1	0	0	0	0	0	0	-1	0	0	-1	-1	0	0	0	0	-1	0	0	0	0	-1	0	-1	-1	0	0	-1	6
P10909	CLUS	0	1	0	0	0	0	0	1	0	-1	0	0	0	0	0	0	0	0	0	0	0	0	-1	0	0	-1	-1	0	0	0	5
P0C0L4	CO4A	0	0	-1	0	0	0	0	0	0	-1	0	0	-1	-1	0	0	0	0	0	0	0	0	0	1	0	-1	-1	0	-1	0	5
P01042	KNG1	0	-1	0	0	0	0	0	0	0	-1	0	0	0	0	0	0	0	0	0	0	0	0	0	1	0	1	-1	-1	0	0	5
P06727	APOA4	0	0	0	0	0	0	0	-1	0	-1	0	0	0	0	-1	0	-1	-1	1	0	0	0	0	1	0	0	0	0	0	1	5
P08603	CFAH	0	0	0	0	0	0	0	0	0	0	0	0	-1	-1	-1	0	0	0	0	0	0	0	0	0	0	0	0	-1	0	1	4
P13671	CO6	0	-1	-1	0	0	0	0	0	0	0	0	0	-1	-1	1	0	1	1	0	0	0	0	0	0	0	-1	-1	0	0	0	4
P02790	HEMO	0	0	0	0	0	0	0	0	0	1	0	0	0	0	-1	-1	0	0	0	0	0	0	0	0	1	0	0	-1	0	0	4
Q96PD5	PGRP2	0	0	0	0	0	0	0	-1	0	0	0	0	0	0	1	0	0	0	0	0	0	0	0	0	0	-1	-1	0	0	1	4
P00734	THRB	0	0	0	0	0	0	0	0	0	0	0	0	0	0	0	0	0	1	0	0	0	0	0	0	-1	-1	-1	0	1	0	4
P0C0L5	CO4B	0	0	-1	0	0	0	0	-1	0	0	0	0	-1	-1	0	0	0	0	0	0	0	0	0	1	0	0	0	0	0	0	3
P07358	CO8B	0	0	0	0	0	0	0	0	0	1	0	0	-1	-1	0	0	0	0	0	0	0	0	0	0	0	0	0	1	0	0	3
P25311	ZA2G	0	0	0	0	0	0	0	0	0	0	0	0	0	0	0	0	0	0	0	0	0	0	1	0	1	1	-1	0	0	0	3
P08697	A2AP	0	0	0	0	0	0	0	0	0	-1	0	0	0	0	-1	0	0	0	0	0	1	0	0	0	0	1	1	0	0	0	3
Q15848	ADIPO	0	0	0	0	0	0	0	-1	-1	0	0	0	0	0	1	0	0	0	0	0	0	0	0	1	0	0	0	0	0	0	3
P02652	APOA2	0	0	0	0	0	0	0	0	0	1	0	0	0	0	0	0	0	0	-1	0	0	0	0	0	0	0	0	0	1	0	3
Q15582	BGH3	0	0	0	0	0	0	0	-1	-1	0	0	0	0	0	0	0	0	1	0	0	0	0	0	1	0	0	0	0	0	0	3
P43251	BTD	0	0	0	0	0	0	0	0	0	1	0	0	0	0	1	0	0	1	0	0	0	0	0	0	0	1	-1	0	0	0	3
P00736	C1R	0	0	-1	0	0	0	0	0	0	0	0	0	-1	-1	-1	-1	0	0	-1	0	0	0	0	0	0	-1	-1	0	0	0	3
P05156	CFAI	0	0	0	0	0	0	0	1	0	0	0	0	-1	-1	-1	-1	0	0	-1	0	0	-1	0	0	0	0	0	0	0	0	3
P01031	CO5	0	0	0	-1	0	0	0	0	0	1	0	0	-1	-1	0	-1	0	0	-1	0	0	0	0	0	0	0	0	0	0	0	3
P07357	CO8A	0	0	-1	0	0	0	0	1	0	0	0	0	-1	-1	1	0	-1	1	0	0	0	0	0	0	0	0	0	0	0	0	3
P07360	CO8G	0	0	0	0	0	0	0	1	0	0	0	0	0	0	1	0	0	0	0	0	0	0	0	0	0	0	0	1	0	0	3
P02748	CO9	0	0	0	0	0	0	0	1	1	-1	0	0	0	0	-1	-1	-1	0	0	0	0	0	0	0	0	0	0	0	0	0	3
P19823	ITIH2	0	0	0	0	0	0	0	0	0	1	0	0	0	0	0	0	0	0	0	0	1	0	0	0	0	0	0	-1	0	0	3
Q14624	ITIH4	0	0	0	0	0	0	0	1	0	0	0	0	0	0	0	-1	0	0	0	0	0	0	0	0	0	0	0	0	0	1	3
P51884	LUM	0	0	0	0	0	0	0	0	0	0	0	0	0	0	1	0	0	0	0	0	0	0	1	0	0	1	-1	0	0	0	3
P02768	ALBU	0	0	0	0	0	0	0	0	0	-1	0	0	0	0	0	0	0	0	0	0	0	0	0	0	0	0	0	0	0	-1	2
P55056	APOC4	-1	0	0	0	0	0	0	1	0	-1	0	0	0	0	0	0	0	0	0	0	0	0	0	0	0	0	0	0	0	0	2
P02747	C1QC	0	0	0	0	0	0	0	1	0	0	0	0	-1	-1	0	0	0	0	0	0	0	0	0	0	0	0	0	0	0	0	2
P08185	CBG	0	0	0	0	0	0	0	0	0	0	0	0	0	0	0	0	0	0	0	0	0	0	1	0	0	1	-1	0	0	0	2
P15169	CBPN	0	0	0	0	0	0	0	0	0	1	0	0	0	0	0	0	0	0	0	0	0	0	0	0	0	0	0	-1	0	0	2
P06681	CO2	0	0	0	0	0	0	0	0	0	0	0	0	-1	-1	0	0	0	0	0	0	0	0	0	0	0	1	-1	0	0	0	2
P02775	CXCL7	0	0	0	0	0	0	0	0	0	0	0	1	0	0	0	0	0	0	0	0	0	0	0	0	0	1	1	0	0	0	2
Q9BXR6	FHR5	0	0	0	0	0	0	0	1	0	0	0	0	0	0	0	0	0	0	0	0	0	0	0	0	0	0	0	-1	0	0	2
P05546	HEP2	0	0	0	0	0	0	0	0	0	0	0	-1	0	0	0	0	0	0	0	0	0	0	0	0	0	-1	-1	0	0	0	2
P18065	IBP2	0	0	0	0	0	0	0	-1	0	0	0	0	0	0	0	0	0	0	0	0	0	0	0	1	0	0	0	0	0	0	2
P04217	A1BG	0	0	0	0	0	0	0	0	0	0	0	0	0	0	-1	-1	0	0	0	0	0	0	0	0	0	0	0	0	0	1	2
P43652	AFAM	0	0	0	0	0	0	0	0	0	0	0	0	0	0	1	0	0	0	0	0	0	0	0	0	0	0	0	-1	0	0	2
P01019	ANGT	0	0	0	0	0	0	0	1	0	0	0	0	0	0	1	0	0	1	0	0	0	0	0	0	0	0	0	0	0	0	2
P02654	APOC1	0	0	0	0	0	0	0	0	0	0	0	0	0	0	-1	0	-1	0	0	0	0	0	0	0	0	0	0	-1	0	0	2
P02649	APOE	0	0	0	0	0	0	0	0	0	-1	0	0	0	0	0	0	0	0	0	0	0	-1	0	0	0	0	0	0	0	0	2
P02749	APOH	0	0	0	0	0	0	0	0	0	0	0	0	0	0	0	0	0	-1	0	0	0	0	0	0	0	0	0	0	1	0	2
P09871	C1S	0	0	-1	0	0	0	0	0	0	0	0	0	-1	-1	-1	0	0	0	-1	0	0	0	0	0	0	0	0	0	0	0	2
P00450	CERU	0	0	0	0	0	0	0	0	0	1	0	0	0	0	-1	0	0	0	-1	0	0	0	0	0	0	0	0	0	0	0	2
Q96KN2	CNDP1	0	0	0	0	0	0	0	1	0	0	0	0	0	0	0	0	0	0	0	0	0	0	0	0	0	1	1	0	0	0	2
P12111	CO6A3	0	0	0	0	0	0	0	-1	0	0	0	0	0	0	-1	0	0	0	0	0	0	0	0	0	0	0	0	0	0	0	2
Q13822	ENPP2	0	0	0	0	0	0	0	-1	0	0	0	0	0	0	1	0	0	0	0	0	0	1	0	0	0	0	0	0	0	0	2
Q9Y6R7	FCGBP	0	0	0	0	0	0	0	0	0	0	1	0	0	0	1	0	0	0	0	1	0	0	0	0	0	0	0	0	0	0	2
P02751	FINC	0	0	0	0	0	0	0	0	0	-1	0	0	0	0	1	0	0	0	0	0	1	0	0	0	0	0	0	0	0	0	2
P06396	GELS	0	0	0	0	0	0	0	0	0	0	0	0	0	0	-1	0	0	0	-1	0	0	0	0	0	0	-1	-1	0	0	0	2
P22352	GPX3	0	0	0	0	0	0	0	-1	0	0	0	0	0	0	0	0	0	0	0	0	0	0	0	0	0	1	-1	0	0	0	2
P00738	HPT	0	0	0	0	0	0	0	0	0	0	0	0	0	0	0	0	0	0	0	0	0	0	0	0	1	0	0	-1	0	0	2
P05155	IC1	0	0	0	0	0	0	0	0	0	0	0	0	0	0	-1	-1	0	1	0	0	0	0	0	0	0	1	1	0	0	0	2
P19827	ITIH1	0	0	0	0	0	0	0	0	0	-1	0	0	0	0	-1	0	0	0	0	0	0	0	0	0	0	0	0	0	0	0	2
Q06033	ITIH3	0	0	0	0	0	1	0	0	0	0	0	0	0	0	0	0	0	0	0	0	0	0	0	0	0	0	0	1	0	0	2
Q9UQ80	PA2G4	0	0	0	0	0	0	0	0	0	0	1	0	0	0	0	0	0	0	0	0	0	0	0	-1	0	0	0	0	0	0	2
Q6UXB8	PI16	0	0	0	0	0	0	0	-1	-1	0	0	0	0	0	0	0	0	0	-1	0	0	0	0	0	0	0	0	0	0	0	2
Q92954	PRG4	0	0	0	0	0	0	0	1	0	0	0	0	0	0	-1	-1	0	0	0	0	0	0	0	0	0	0	0	0	0	0	2
P27918	PROP	0	0	0	0	0	0	0	0	0	0	0	0	0	0	-1	0	0	0	0	0	0	0	0	0	0	-1	-1	0	0	0	2
O00391	QSOX1	0	0	0	0	0	0	0	0	0	-1	0	0	0	0	1	-1	-1	1	0	0	0	0	0	0	0	0	0	0	0	0	2
P02743	SAMP	0	0	0	0	0	0	0	1	0	0	0	0	0	0	0	0	0	0	0	0	0	0	0	0	-1	0	0	0	0	0	2
P05452	TETN	0	0	0	0	0	0	0	-1	0	0	0	0	0	0	-1	0	0	0	-1	0	0	0	0	0	0	0	0	0	0	0	2
P18206	VINC	0	0	0	0	0	0	0	-1	0	0	0	0	0	0	0	0	0	0	-1	0	0	0	0	0	0	0	0	0	0	0	2
P02774	VTDB	0	0	0	0	0	0	0	0	0	0	0	0	0	0	-1	-1	0	0	0	0	0	-1	0	0	0	0	0	-1	0	0	2
P11226	MBL2	0	0	0	0	0	0	0	0	0	0	0	0	1	1	0	0	0	0	0	0	0	0	0	0	0	0	0	0	0	0	1
P01023	A2MG	0	0	0	0	0	0	0	0	0	0	0	0	0	0	0	0	0	0	0	0	0	0	0	0	0	0	0	0	1	0	1
P35858	ALS	0	0	0	0	0	0	0	1	0	0	0	0	0	0	0	0	0	0	0	0	0	0	0	0	0	0	0	0	0	0	1
P02760	AMBP	0	0	0	0	0	0	0	0	0	0	0	0	0	0	0	0	0	0	0	0	0	0	0	0	0	0	0	0	1	0	1
Q9Y5C1	ANGL3	0	0	0	0	0	0	0	0	0	0	0	0	0	0	0	0	0	0	0	0	0	0	0	0	0	0	0	1	0	0	1
P02647	APOA1	0	0	0	0	0	0	0	0	0	0	0	0	0	0	0	0	0	0	0	0	0	0	0	0	1	0	0	0	0	0	1
P02655	APOC2	-1	0	0	0	0	0	0	0	0	0	0	0	0	0	0	0	0	0	0	0	0	0	0	0	0	0	0	0	0	0	1
P05090	APOD	0	0	0	0	0	0	0	0	0	1	0	0	0	0	0	0	0	0	0	0	0	0	0	0	0	0	0	0	0	0	1
O95445	APOM	0	0	0	0	0	0	0	0	0	1	0	0	0	0	0	0	0	0	0	0	0	0	0	0	0	0	0	0	0	0	1
P10643	CO7	0	0	-1	0	0	0	0	0	0	0	0	0	0	0	0	0	0	0	0	0	0	0	0	0	0	0	0	0	0	0	1
P22792	CPN2	0	0	0	0	0	0	0	0	0	0	0	0	0	0	0	0	0	0	0	0	0	0	0	0	0	0	0	-1	0	0	1
Q9UGM5	FETUB	0	0	0	0	0	0	0	1	0	0	0	0	0	0	0	0	0	0	0	0	0	0	0	0	0	0	0	0	0	0	1
P36980	FHR2	0	0	0	0	0	0	0	0	0	0	0	0	0	0	0	0	0	0	0	0	0	0	0	0	0	0	0	0	0	1	1
P02679	FIBG	0	0	0	0	0	0	0	0	0	0	0	0	0	0	0	0	0	0	0	0	0	0	0	0	-1	0	0	0	0	0	1
Q14520	HABP2	0	0	0	0	0	0	0	1	0	0	0	0	0	0	0	0	0	0	0	0	0	0	0	0	0	0	0	0	0	0	1
Q9Y251	HPSE	0	0	0	0	0	0	0	0	0	0	-1	0	0	0	0	0	0	0	0	0	0	0	0	0	0	0	0	0	0	0	1
P17936	IBP3	0	0	0	0	0	0	0	1	0	0	0	0	0	0	0	0	0	0	0	0	0	0	0	0	0	0	0	0	0	0	1
P01860	IGHG3	0	0	0	0	0	0	0	-1	0	0	0	0	0	0	0	0	0	0	0	0	0	0	0	0	0	0	0	0	0	0	1
P03952	KLKB1	0	0	0	0	0	0	0	0	0	0	0	0	0	0	0	0	0	0	0	0	0	0	0	0	0	1	-1	0	0	0	1
P07195	LDHB	0	0	0	0	0	0	0	-1	0	0	0	0	0	0	0	0	0	0	0	0	0	0	0	0	0	0	0	0	0	0	1
Q9UNW1	MINP1	0	0	0	0	0	0	0	0	0	0	1	0	0	0	0	0	0	0	0	0	0	0	0	0	0	0	0	0	0	0	1
P13591	NCAM1	0	0	0	0	0	0	0	-1	0	0	0	0	0	0	0	0	0	0	0	0	0	0	0	0	0	0	0	0	0	0	1
P13796	PLSL	0	0	0	0	0	0	0	1	0	0	0	0	0	0	0	0	0	0	0	0	0	0	0	0	0	0	0	0	0	0	1
Q15063	POSTN	0	0	0	0	0	0	0	-1	-1	0	0	0	0	0	0	0	0	0	0	0	0	0	0	0	0	0	0	0	0	0	1
P15151	PVR	0	0	0	0	0	0	0	-1	0	0	0	0	0	0	0	0	0	0	0	0	0	0	0	0	0	0	0	0	0	0	1
P02753	RET4	0	0	0	0	0	0	0	0	0	0	0	0	0	0	0	0	0	0	0	0	0	0	0	0	0	0	0	-1	0	0	1
Q9Y6N7	ROBO1	0	0	0	0	0	0	0	0	0	0	1	0	0	0	0	0	0	0	0	0	0	0	0	0	0	0	0	0	0	0	1
P35542	SAA4	0	0	0	0	0	0	0	1	0	0	0	0	0	0	0	0	0	0	0	0	0	0	0	0	0	0	0	0	0	0	1
P49908	SEPP1	0	0	0	0	0	0	0	-1	0	0	0	0	0	0	0	0	0	0	0	0	0	0	0	0	0	0	0	0	0	0	1
P04278	SHBG	0	0	0	0	0	0	0	0	-1	0	0	0	0	0	0	0	0	0	0	0	0	0	0	0	0	0	0	0	0	0	1
Q6EMK4	VASN	0	0	0	0	0	0	0	1	0	0	0	0	0	0	0	0	0	0	0	0	0	0	0	0	0	0	0	0	0	0	1
Q76LX8	ADAMTS13 C9orf8 UNQ6102/PRO20085	0	0	0	0	0	0	0	0	0	0	0	0	0	0	1	0	0	0	0	0	0	0	0	0	0	0	0	0	0	0	1
Q86TH1	ADAMTSL2 KIAA0605	0	0	0	0	0	0	0	0	0	0	0	0	0	0	-1	0	0	-1	0	0	0	0	0	0	0	0	0	0	0	0	1
Q02952	AKAP12 AKAP250	0	0	0	1	0	0	0	0	0	0	0	0	0	0	0	0	0	0	0	0	1	0	0	0	0	0	0	0	0	0	1
Q13740	ALCAM MEMD	0	0	0	0	0	0	0	0	0	0	0	0	0	0	1	0	0	0	0	0	0	0	0	0	0	0	0	0	0	0	1
P03950	ANG RNASE5	0	0	0	0	0	0	0	0	0	0	0	0	0	0	0	-1	0	0	0	0	0	0	0	0	0	0	0	0	0	0	1
Q9UKU9	ANGL2	0	0	0	0	0	0	0	0	0	0	0	0	0	0	0	0	0	0	0	0	0	0	0	0	0	0	0	1	0	0	1
Q9BY76	ANGL4	0	0	0	0	0	0	0	0	0	0	0	0	0	0	0	0	0	0	0	0	0	0	0	0	0	0	0	1	0	0	1
Q86XS5	ANGL5	0	0	0	0	0	0	0	0	0	0	0	0	0	0	0	0	0	0	0	0	0	0	0	0	0	0	0	1	0	0	1
Q8NI99	ANGL6	0	0	0	0	0	0	0	0	0	0	0	0	0	0	0	0	0	0	0	0	0	0	0	0	0	0	0	1	0	0	1
O43827	ANGL7	0	0	0	0	0	0	0	0	0	0	0	0	0	0	0	0	0	0	0	0	0	0	0	0	0	0	0	1	0	0	1
Q01484	ANK2	0	0	0	0	0	0	0	0	0	0	0	0	0	0	0	0	0	0	0	0	0	0	0	0	0	0	0	-1	0	0	1
Q9NQW6	ANLN	0	0	0	0	0	0	0	0	0	0	0	0	0	0	0	0	0	0	0	0	0	0	0	0	-1	0	0	0	0	0	1
Q9H6X2	ANTR1	0	0	0	0	0	0	0	0	0	0	0	0	0	0	0	0	0	0	0	0	0	0	0	0	0	0	0	1	0	0	1
P04083	ANXA1	0	0	0	0	0	0	0	0	0	0	0	0	0	0	0	0	0	0	0	0	0	0	0	-1	0	0	0	0	0	0	1
Q16853	AOC3 VAP1	0	0	0	0	0	0	0	0	0	0	0	0	0	0	1	0	0	1	0	0	0	0	0	0	0	0	0	0	0	0	1
Q9HDC9	APMAP	0	0	0	0	0	0	0	0	0	0	0	0	0	0	0	0	0	0	0	0	0	0	0	0	0	0	0	1	0	0	1
O14791	APOL1	0	0	0	0	0	0	0	1	0	0	0	0	0	0	0	0	0	0	0	0	0	0	0	0	0	0	0	0	0	0	1
Q9+79	ATS8	0	0	0	0	0	0	0	0	0	0	-1	0	0	0	0	0	0	0	0	0	0	0	0	0	0	0	0	0	0	0	1
P61769	B2M CDABP0092 HDCMA22P	0	0	0	0	0	0	0	0	0	0	0	0	0	0	1	0	0	0	0	0	0	0	0	0	0	0	0	0	0	0	1
Q9UIF8	BAZ2B	0	0	0	0	0	0	0	0	0	0	0	0	0	0	0	0	0	0	0	0	0	0	0	0	0	0	0	1	0	0	1
Q9NP55	BPIA1	0	0	0	0	0	0	0	0	0	0	0	0	0	0	0	0	0	0	0	0	0	0	0	0	0	0	0	1	0	0	1
Q96DR5	BPIA2	0	0	0	0	0	0	0	0	0	0	0	0	0	0	0	0	0	0	0	0	0	0	0	0	0	0	0	1	0	0	1
Q8TDL5	BPIB1	0	0	0	0	0	0	0	0	0	0	0	0	0	0	0	0	0	0	0	0	0	0	0	0	0	0	0	1	0	0	1
Q8N4F0	BPIB2	0	0	0	0	0	0	0	0	0	0	0	0	0	0	0	0	0	0	0	0	0	0	0	0	0	0	0	1	0	0	1
P59826	BPIB3	0	0	0	0	0	0	0	0	0	0	0	0	0	0	0	0	0	0	0	0	0	0	0	0	0	0	0	1	0	0	1
P59827	BPIB4	0	0	0	0	0	0	0	0	0	0	0	0	0	0	0	0	0	0	0	0	0	0	0	0	0	0	0	1	0	0	1
Q8NFQ5	BPIB6	0	0	0	0	0	0	0	0	0	0	0	0	0	0	0	0	0	0	0	0	0	0	0	0	0	0	0	1	0	0	1
Q8NFQ6	BPIFC	0	0	0	0	0	0	0	0	0	0	0	0	0	0	0	0	0	0	0	0	0	0	0	0	0	0	0	1	0	0	1
P02746	C1QB	0	0	0	0	0	0	0	1	0	0	0	0	0	0	0	0	0	0	0	0	0	0	0	0	0	0	0	0	0	0	1
P04003	C4BPA	0	0	0	0	0	0	0	1	0	0	0	0	0	0	0	0	0	0	0	0	0	0	0	0	0	0	0	0	0	0	1
P20851	C4BPB	0	0	0	0	0	0	0	1	1	0	0	0	0	0	0	0	0	0	0	0	0	0	0	0	0	0	0	0	0	0	1
P00918	CA2	0	0	0	0	0	0	0	0	0	0	0	0	0	0	0	0	0	1	0	-1	0	0	0	0	0	0	0	0	0	0	1
P55290	CAD13	0	0	0	0	0	0	0	-1	0	0	0	0	0	0	0	0	0	0	0	0	0	0	0	0	0	0	0	0	0	0	1
P00915	CAH1	0	0	0	0	0	0	0	-1	0	0	0	0	0	0	0	0	0	0	0	0	0	0	0	0	0	0	0	0	0	0	1
P20160	CAP7	0	0	0	0	0	0	0	0	0	0	0	0	0	0	0	0	0	0	0	0	0	0	0	1	0	0	0	0	0	0	1
O76076	CCN5	0	0	0	0	0	0	0	0	0	0	0	0	0	0	0	0	0	0	0	0	0	0	0	-1	0	0	0	0	0	0	1
Q6P1J9	CDC73	0	0	0	0	0	0	0	0	0	0	0	0	0	0	0	0	0	0	0	0	0	0	0	0	1	0	0	0	0	0	1
P11597	CETP	0	0	0	0	0	0	0	0	0	0	0	0	0	0	1	0	0	0	0	0	0	0	0	0	0	0	0	0	0	0	1
P00751	CFB BF BFD	0	0	0	0	0	0	0	0	0	0	0	0	0	0	-1	-1	0	0	-1	0	0	0	0	0	0	0	0	0	0	0	1
Q9Y696	CLIC4	0	0	0	0	0	0	0	0	0	0	-1	0	0	0	0	0	0	0	0	0	0	0	0	0	0	0	0	0	0	0	1
Q8N1G2	CMTR1	0	0	0	0	0	0	0	0	0	0	0	0	0	0	0	0	0	0	0	0	0	0	0	0	-1	0	0	0	0	0	1
Q12860	CNTN1	0	0	0	0	0	0	0	-1	0	0	0	0	0	0	0	0	0	0	0	0	0	0	0	0	0	0	0	0	0	0	1
P12109	CO6A1	0	0	0	0	0	0	0	1	0	0	0	0	0	0	0	0	0	0	0	0	0	0	0	0	0	0	0	0	0	0	1
P08123	COL1A2	0	0	0	0	1	0	0	0	0	0	0	0	0	0	0	0	0	0	0	0	0	0	0	0	0	0	0	0	0	0	1
Q9ULV4	COR1C	0	0	0	0	0	0	0	0	0	0	-1	0	0	0	0	0	0	0	0	0	0	0	0	0	0	0	0	0	0	0	1
Q96IY4	CPB2	0	0	0	0	0	0	0	0	0	0	0	0	0	0	1	0	0	1	0	0	0	1	0	0	0	0	0	0	0	0	1
P50416	CPT1A	0	0	0	0	0	0	0	0	0	0	0	0	0	0	0	0	0	0	0	0	0	0	0	0	-1	0	0	0	0	0	1
Q9NQ79	CRAC1	0	0	0	0	0	0	0	-1	0	0	0	0	0	0	0	0	0	0	0	0	0	0	0	0	0	0	0	0	0	0	1
P54108	CRIS3	0	0	0	0	0	0	0	1	0	0	0	0	0	0	0	0	0	0	0	0	0	0	0	0	0	0	0	0	0	0	1
P16562	CRISP2 GAPDL5 TPX1	0	0	0	0	0	0	0	0	0	0	0	0	0	0	-1	0	0	-1	0	0	0	0	0	0	0	0	0	0	0	0	1
P02741	CRP	0	0	0	0	0	0	0	0	0	0	0	0	0	0	0	0	0	0	0	0	0	0	0	1	0	0	0	0	0	0	1
Q9Y2S2	CRYL1	0	0	0	0	0	0	0	0	0	0	-1	0	0	0	0	0	0	0	0	0	0	0	0	0	0	0	0	0	0	0	1
P07711	CTSL CTSL1	0	0	0	0	1	0	0	0	0	0	0	0	0	0	0	0	0	0	0	0	0	0	0	0	0	0	0	0	0	0	1
P01034	CYTC	0	0	0	0	0	0	0	1	0	0	0	0	0	0	0	0	0	0	0	0	0	0	0	0	0	0	0	0	0	0	1
Q9UJU6	DBNL	0	0	0	0	0	0	0	0	0	0	-1	0	0	0	0	0	0	0	0	0	0	0	0	0	0	0	0	0	0	0	1
Q8TCX1	DC2L1	0	0	0	0	0	0	0	0	0	0	0	0	0	0	0	0	0	0	0	0	0	0	0	0	-1	0	0	0	0	0	1
P09172	DOPO	0	0	0	0	0	0	0	-1	1	0	0	0	0	0	0	0	0	0	0	0	0	0	0	0	0	0	0	0	0	0	1
Q8NEU8	DP13B	0	0	0	0	0	0	0	0	0	0	0	0	0	0	0	0	0	0	0	0	0	0	0	0	1	0	0	0	0	0	1
Q99848	EBP2	0	0	0	0	0	0	0	0	0	0	0	0	0	0	0	0	0	0	0	0	0	0	0	0	-1	0	0	0	0	0	1
Q9UNN8	EPCR	0	0	0	0	0	0	0	0	0	0	1	0	0	0	0	0	0	0	0	0	0	0	0	0	0	0	0	0	0	0	1
O60645	EXOC3	0	0	0	0	0	0	0	0	0	0	0	0	0	0	0	0	0	0	0	0	0	0	0	0	1	0	0	0	0	0	1
P05160	F13B	0	0	0	0	0	0	0	0	0	0	0	0	0	0	0	0	0	0	-1	0	0	0	0	0	0	0	0	0	0	0	1
P12259	F5	0	0	0	0	1	0	0	0	0	0	0	0	0	0	0	0	0	1	0	0	0	0	0	0	0	0	0	0	0	0	1
P00740	FA9	0	0	0	0	0	0	0	0	1	0	0	0	0	0	0	0	0	0	0	0	0	0	0	0	0	0	0	0	0	0	1
Q8IXL6	FAM20C DMP4	0	0	0	0	0	0	0	0	0	0	0	0	0	0	1	0	0	0	0	0	0	0	0	0	0	0	0	0	0	0	1
Q8TES7	FBF1	0	0	0	0	0	0	0	0	0	1	0	0	0	0	0	0	0	0	0	0	0	0	0	0	0	0	0	0	0	0	1
P23142	FBLN1	0	0	0	0	0	0	0	0	0	0	0	0	0	0	0	0	0	0	0	0	0	0	0	0	0	0	0	1	0	0	1
Q12805	FBLN3	0	0	0	0	0	0	0	0	0	1	0	0	0	0	0	0	0	0	0	0	0	0	0	0	0	0	0	0	0	0	1
O75636	FCN3 FCNH HAKA1	0	0	0	0	0	0	0	0	0	0	0	0	0	0	1	0	0	1	0	0	0	0	0	0	0	0	0	0	0	0	1
Q9NVK5	FGOP2	0	0	0	0	0	0	0	0	0	0	0	0	0	0	0	0	0	0	0	0	0	0	0	0	-1	0	0	0	0	0	1
Q9Y613	FHOD1	0	0	0	0	0	0	0	0	0	0	1	0	0	0	0	0	0	0	0	0	0	0	0	0	0	0	0	0	0	0	1
P02675	FIBB	0	0	0	0	0	0	0	0	0	0	0	0	0	0	0	0	0	0	0	0	0	0	0	0	-1	0	0	0	0	0	1
Q10472	GALT1	0	0	0	0	0	0	0	0	0	0	0	0	0	0	0	0	0	0	0	0	0	0	0	0	-1	0	0	0	0	0	1
P11168	GTR2	0	0	0	0	0	0	0	0	0	0	0	0	0	0	0	0	0	0	0	0	0	0	0	1	0	0	0	0	0	0	1
Q9Y2T3	GUAD	0	0	0	0	0	0	0	0	0	0	-1	0	0	0	0	0	0	0	0	0	0	0	0	0	0	0	0	0	0	0	1
Q9ULI3	HEG1	0	0	0	0	0	0	0	0	0	0	-1	0	0	0	0	0	0	0	0	0	0	0	0	0	0	0	0	0	0	0	1
Q04756	HGFA	0	0	0	0	0	0	0	0	0	0	0	0	0	0	0	0	0	0	0	0	0	0	0	0	0	1	1	0	0	0	1
P01889	HLA-B HLAB	0	0	0	0	0	0	0	0	0	0	0	0	0	0	-1	0	0	0	0	0	0	0	0	0	0	0	0	0	0	0	1
P01877	IGHA2	0	0	0	0	0	0	0	0	0	0	0	0	0	0	0	0	0	0	0	0	0	0	0	0	0	0	0	0	1	0	1
P01871	IGHM	0	0	0	0	0	0	0	1	0	0	0	0	0	0	0	0	0	0	0	0	0	0	0	0	0	0	0	0	0	0	1
P0DOX6	IGM	0	0	0	0	0	0	0	0	0	0	0	0	0	0	0	0	0	0	0	0	0	0	0	0	1	0	0	0	0	0	1
P11215	ITAM	0	0	0	0	0	0	0	0	0	0	0	0	0	0	0	0	0	0	0	0	0	0	0	0	0	0	0	1	0	0	1
Q9Y624	JAM1	0	0	0	0	0	0	0	0	0	0	-1	0	0	0	0	0	0	0	0	0	0	0	0	0	0	0	0	0	0	0	1
Q9UQM7	KCC2A	0	0	0	0	0	0	0	0	0	0	-1	0	0	0	0	0	0	0	0	0	0	0	0	0	0	0	0	0	0	0	1
P11279	LAMP1	0	0	0	0	0	0	0	0	0	0	0	0	0	0	0	0	0	0	0	1	0	0	0	0	0	0	0	0	0	0	1
Q86YQ2	LATH	0	0	0	0	0	0	0	0	0	0	0	0	0	0	0	0	0	0	0	0	0	0	0	0	0	0	0	1	0	0	1
Q08380	LGALS3BP M2BP	0	0	0	0	0	0	0	0	0	0	0	0	0	0	0	0	0	1	0	0	0	0	0	0	0	0	0	0	0	0	1
Q9Y5X9	LIPE	0	0	0	0	0	0	0	0	0	0	-1	0	0	0	0	0	0	0	0	0	0	0	0	0	0	0	0	0	0	0	1
P02750	LRG1 LRG	0	0	0	0	0	0	0	0	0	0	0	0	0	0	-1	0	0	0	0	0	-1	-1	0	0	0	0	0	0	0	0	1
Q07954	LRP1 A2MR APR	0	0	0	0	0	0	0	0	0	0	0	0	0	0	1	0	0	0	0	0	0	0	0	0	0	0	0	0	0	0	1
Q9Y608	LRRF2	0	0	0	0	0	0	0	0	0	0	-1	0	0	0	0	0	0	0	0	0	0	0	0	0	0	0	0	0	0	0	1
Q9Y5Y7	LYVE1	0	0	0	0	0	0	0	0	0	0	1	0	0	0	0	0	0	0	0	0	0	0	0	0	0	0	0	0	0	0	1
Q13477	MADCA	0	0	0	0	0	0	0	0	0	0	0	0	0	0	0	0	0	0	0	0	0	0	0	0	0	0	0	-1	0	0	1
Q7Z7M0	MEGF8 C19orf49 EGFL4 KIAA0817	0	0	0	0	0	0	0	0	0	0	0	0	0	0	1	0	0	0	-1	0	1	0	0	0	0	0	0	0	0	0	1
P40692	MLH1	0	0	0	0	0	0	0	0	0	0	0	0	0	0	0	0	0	0	0	0	0	0	0	0	-1	0	0	0	0	0	1
P08253	MMP2 CLG4A	0	0	0	0	0	0	0	0	0	0	0	0	0	0	1	0	0	0	0	0	0	0	0	0	0	0	0	0	0	0	1
P22897	MRC1 CLEC13D CLEC13DL MRC1L1	0	0	0	0	0	0	0	0	0	0	0	0	0	0	1	0	0	0	0	0	0	0	0	0	0	0	0	0	0	0	1
Q9UK23	NAGPA	0	0	0	0	0	0	0	0	0	0	-1	0	0	0	0	0	0	0	0	0	0	0	0	0	0	0	0	0	0	0	1
Q9UMX5	NENF	0	0	0	0	0	0	0	0	0	0	-1	0	0	0	0	0	0	0	0	0	0	0	0	0	0	0	0	0	0	0	1
Q9UNZ2	NSF1C	0	0	0	0	0	0	0	0	0	0	1	0	0	0	0	0	0	0	0	0	0	0	0	0	0	0	0	0	0	0	1
O75665	OFD1	0	0	0	0	0	0	0	0	0	0	0	0	0	0	0	0	0	0	0	0	0	0	0	0	1	0	0	0	0	0	1
Q6IN85	P4R3A	0	0	0	0	0	0	0	0	0	0	0	0	0	0	0	0	0	0	0	0	0	0	0	0	-1	0	0	0	0	0	1
Q9UN70	PCDGK	0	0	0	0	0	0	0	0	0	0	1	0	0	0	0	0	0	0	0	0	0	0	0	0	0	0	0	0	0	0	1
Q9UKZ9	PCOC2	0	0	0	0	0	0	0	0	0	0	1	0	0	0	0	0	0	0	0	0	0	0	0	0	0	0	0	0	0	0	1
P05164	PERM	0	0	0	0	0	0	0	0	0	0	0	0	0	0	0	0	0	0	0	0	0	0	0	-1	0	0	0	0	0	0	1
P16112	PGCA	0	0	0	0	0	0	0	-1	0	0	0	0	0	0	0	0	0	0	0	0	0	0	0	0	0	0	0	0	0	0	1
P80108	PHLD	0	0	0	0	0	0	0	0	0	0	0	0	0	0	0	0	0	0	0	0	0	0	0	0	0	0	0	-1	0	0	1
P00747	PLG	0	0	0	0	0	0	0	0	0	0	0	0	0	0	1	0	0	0	0	0	0	0	0	0	0	0	0	0	0	0	1
P27169	PON1 PON	0	0	0	0	0	0	0	0	0	0	0	0	0	0	-1	0	0	0	0	0	0	0	0	0	0	0	0	0	0	0	1
Q06830	PRDX1	0	0	0	0	0	0	0	0	0	0	0	0	0	0	0	0	0	0	0	0	0	0	0	1	0	0	0	0	0	0	1
Q9Y2Y8	PRG3	0	0	0	0	0	0	0	0	0	0	-1	0	0	0	0	0	0	0	0	0	0	0	0	0	0	0	0	0	0	0	1
P07737	PROF1	1	0	0	0	0	0	0	0	0	0	0	0	0	0	0	0	0	0	0	0	0	0	0	0	0	0	0	0	0	0	1
P22891	PROZ	0	0	0	0	0	0	0	0	0	-1	0	0	0	0	0	0	0	0	0	0	0	0	0	0	0	0	0	0	0	0	1
P25787	PSMA2 HC3 PSC3	0	0	0	0	0	0	0	0	0	0	0	0	0	0	1	0	0	0	0	0	0	0	0	0	0	0	0	0	0	0	1
P28070	PSMB4 PROS26	0	0	0	0	0	0	0	0	0	0	0	0	0	0	1	0	0	0	0	0	0	0	0	0	0	0	0	0	0	0	1
Q7Z6K3	PTAR1	0	0	0	0	0	0	0	0	0	0	0	0	0	0	0	0	0	0	0	0	0	0	0	0	1	0	0	0	0	0	1
P41222	PTGDS	0	0	0	0	0	0	0	1	0	0	0	0	0	0	0	0	0	0	0	0	0	0	0	0	0	0	0	0	0	0	1
P20742	PZP	0	0	0	0	0	0	0	0	0	0	0	0	0	0	0	0	0	0	0	0	0	0	0	0	0	0	0	0	-1	0	1
P35241	RADI	0	0	0	0	0	0	0	0	0	0	0	0	0	0	0	0	0	0	0	0	0	0	0	0	1	0	0	0	0	0	1
P42696	RBM34	0	0	0	0	0	0	0	0	0	0	0	0	0	0	0	0	0	0	0	0	0	0	0	0	1	0	0	0	0	0	1
P00797	RENI	0	0	0	0	0	0	0	0	0	0	0	0	0	0	0	0	0	0	0	0	0	0	0	0	0	0	0	-1	0	0	1
P42331	RHG25	0	0	0	0	0	0	0	0	0	0	0	0	0	0	0	0	0	0	0	0	0	0	0	0	-1	0	0	0	0	0	1
P0DJ18	RL18A	0	0	0	0	0	0	0	0	0	0	0	0	0	0	0	0	0	0	0	0	0	0	0	-1	0	0	0	0	0	0	1
P0DJ19	RL27	0	0	0	0	0	0	0	0	0	0	0	0	0	0	0	0	0	0	0	0	0	0	0	-1	0	0	0	0	0	0	1
P48443	RXRG	0	0	0	0	0	0	0	0	0	0	0	0	0	0	0	0	0	0	0	0	0	0	0	0	-1	0	0	0	0	0	1
P06702	S10A9	0	0	0	0	0	0	0	0	1	0	0	0	0	0	0	0	0	0	0	0	0	0	0	0	0	0	0	0	0	0	1
P55809	SCOT1	0	0	0	0	0	0	0	0	0	0	0	0	0	0	0	0	0	0	0	0	0	0	0	0	-1	0	0	0	0	0	1
Q02383	SEMG2	0	0	0	0	0	0	0	0	0	0	0	0	0	0	0	0	0	0	0	0	0	0	0	0	1	0	0	0	0	0	1
P05543	SERPINA7 TBG	0	0	0	0	0	1	0	0	0	0	0	0	0	0	0	0	0	0	0	0	0	0	0	0	0	0	0	0	0	0	1
P01008	SERPINC1 AT3 PRO0309	0	0	0	0	0	0	0	0	0	0	0	0	0	0	0	0	0	0	-1	0	0	0	0	0	0	0	0	0	0	0	1
P36955	SERPINF1 PEDF PIG35	0	0	0	0	0	0	0	0	0	0	0	0	0	0	0	0	0	0	-1	0	0	0	0	0	0	0	0	0	0	0	1
A0MZ66	SHOT1	0	0	0	0	0	0	0	0	0	0	0	0	0	0	0	0	0	0	0	0	0	0	0	0	-1	0	0	0	0	0	1
Q3KNW1	SNAI3	0	0	0	0	0	0	0	0	0	0	0	0	0	0	0	0	0	0	0	0	0	0	0	0	1	0	0	0	0	0	1
Q8TEQ0	SNX29	0	0	0	0	0	0	0	0	0	0	0	0	0	0	0	0	0	0	0	0	0	0	0	0	-1	0	0	0	0	0	1
P08294	SODE	0	0	0	0	0	0	0	-1	0	0	0	0	0	0	0	0	0	0	0	0	0	0	0	0	0	0	0	0	0	0	1
Q9Y5Y6	ST14	0	0	0	0	0	0	0	0	0	0	-1	0	0	0	0	0	0	0	0	0	0	0	0	0	0	0	0	0	0	0	1
Q9Y3F4	STRAP	0	0	0	0	0	0	0	0	0	0	-1	0	0	0	0	0	0	0	0	0	0	0	0	0	0	0	0	0	0	0	1
O43426	SYNJ1	0	0	0	0	0	0	0	0	0	0	0	0	0	0	0	0	0	0	0	0	0	0	0	0	1	0	0	0	0	0	1
P37837	TALDO1 TAL TALDO TALDOR	0	0	0	0	0	0	0	0	0	0	0	0	0	0	-1	0	0	0	0	0	0	0	0	0	0	0	0	0	0	0	1
P24821	TENA	0	0	0	0	0	0	0	1	0	0	0	0	0	0	0	0	0	0	0	0	0	0	0	0	0	0	0	0	0	0	1
P07996	THBS1 TSP TSP1	0	0	0	0	0	0	0	0	0	0	0	0	0	0	-1	0	0	0	0	0	0	0	0	0	0	0	0	0	0	0	1
P35443	THBS4 TSP4	0	0	0	0	0	0	1	0	0	0	0	0	0	0	0	0	0	0	0	0	0	0	0	0	0	0	0	0	0	0	1
Q9Y490	TLN1	0	0	0	0	0	0	0	0	0	0	-1	0	0	0	0	0	0	0	0	0	0	0	0	0	0	0	0	0	0	0	1
Q15025	TNIP1	0	0	0	0	0	0	0	0	0	0	0	0	0	0	0	0	0	0	0	0	0	0	0	0	1	0	0	0	0	0	1
Q16473	TNXA XA	0	0	0	0	0	0	0	0	0	0	0	0	0	0	1	1	0	0	0	0	0	1	0	0	0	0	0	0	0	0	1
P22105	TNXB HXBL TNX TNXB1 TNXB2 XB	0	0	0	0	0	0	1	0	0	0	0	0	0	0	1	0	1	0	0	0	0	0	0	0	0	0	0	0	0	0	1
P67936	TPM4	0	0	0	0	0	0	0	0	0	0	0	0	0	0	0	0	0	0	0	0	0	0	0	-1	0	0	0	0	0	0	1
P02787	TRFE	0	0	0	0	0	0	0	0	0	0	0	0	0	0	0	0	0	0	0	0	0	0	-1	0	0	0	0	0	0	0	1
Q9UKU6	TRHDE	0	0	0	0	0	0	0	0	0	0	1	0	0	0	0	0	0	0	0	0	0	0	0	0	0	0	0	0	0	0	1
P02766	TTHY	0	0	0	0	0	0	0	0	0	0	0	0	0	0	0	0	0	0	0	0	0	0	0	0	0	-1	-1	0	0	0	1
Q86V25	VASH2	0	0	0	0	0	0	0	0	0	0	0	0	0	0	0	0	0	0	0	0	0	0	0	0	-1	0	0	0	0	0	1
Q9Y279	VSIG4	0	0	0	0	0	0	0	0	0	0	1	0	0	0	0	0	0	0	0	0	0	0	0	0	0	0	0	0	0	0	1
P04004	VTN	0	0	0	0	0	0	0	0	0	0	0	0	0	0	0	0	0	1	-1	0	0	0	0	0	0	0	0	0	0	0	1
P04275	VWF F8VWF	0	0	0	0	0	0	0	0	0	0	0	0	0	0	0	0	0	0	0	1	0	0	0	0	0	0	0	0	0	0	1
O96006	ZBED1	0	0	0	0	0	0	0	0	0	0	0	0	0	0	0	0	0	0	0	0	0	0	0	0	-1	0	0	0	0	0	1
	Down Regulated	2	2	8	1	0	0	0	25	5	14	18	1	13	13	27	13	5	4	17	1	1	4	2	8	20	11	19	16	2	2
	Up Regulated	1	1	0	1	3	2	2	30	5	12	12	1	1	1	30	1	2	15	1	3	5	3	3	11	16	13	5	23	6	6
	Total Proteins	3	3	8	2	3	2	2	55	10	26	30	2	14	14	57	14	7	19	18	4	6	7	5	19	36	24	24	39	8	8
		Moulder 2015, CC Pre-seroconversion (U)	Frohnert 2019, T1 to T2 (T)	Webb-Robertson 2022, Pre IA (T)	Nakayasu 2022, C1 (U)	Nakayasu 2022, C1 -Month 9 (T)	Nakayasu 2022, C1 -Month 6 (T)	Nakayasu 2022, C1 -Month 3 (T)	Moulder 2015, L Seroconversion (U)	Moulder 2015, CC Post-seroconversion (U)	Von Toerne 2016 (T)	Liu 2018 (U)	Frohnert 2019, T3 to T4 (T)	Webb-Robertson 2022, Post IA (T)	Webb-Robertson 2022, Pre T1D (T)	Nakayasu 2022, C3 (U)	Nakayasu 2022, C3 Month 0 (T)	Nakayasu 2022, C3 Month 3 (T)	Nakayasu 2022, C3 Month 6 (T)	Nakayasu 2022, C3 Month 9 (T)	Nakayasu 2022, C3 Month 12 (T)	Nakayasu 2022, C3 Month 15 (T)	Nakayasu 2022, C3 Month 18 (T)	Metz 2008 (U)	Zhi 2011 (U)	Chen 2012 (U)	Zhang 2012 (U)	Zhang 2012 (T)	Manjunatha 2016 (U)	Oliveria 2018 (U)	Gourgari 2019 (U)

### Sheet: ESM2
ESM 2 - Complete list of pathways enriched in type 1 diabetes biomarker candidates. Functional-enrichment analysis was done with Database for Annotation, Visualization, and Integrated Discovery (DAVID) using the Kyoto Encyclopedia of Genes and Genomes (KEGG) annotation.
Category	Term	Count	%	PValue	Genes	List Total	Pop Hits	Pop Total	Fold Enrichment	Bonferroni	Benjamini	FDR
KEGG_PATHWAY	hsa04610:Complement and coagulation cascades	44	17.6	2.13597e-55	P05546, P01042, P12259, Q9UNN8, P11226, P13671, P0C0L5, P0C0L4, P00747, P02748, P02747, P02746, P06681, P09871, P05155, P20851, P05156, P00740, P07358, P04003, P07357, P04004, P01031, P08603, Q96IY4, P03952, Q9Y279, P10643, P11215, P00736, P36980, P00734, P05160, P07360, P01008, Q9BXR6, P02679, P04275, P02675, P00751, P01024, P08697, P01023, P10909	140	86	8205	29.985	4.22922e-53	4.22922e-53	3.99426e-53
KEGG_PATHWAY	hsa05171:Coronavirus disease - COVID-19	22	8.8	2.55852e-10	P01031, P10643, P11226, P13671, P0C0L5, P0C0L4, P00736, P00734, P05160, P02748, P02747, P07360, P02746, P06681, P02679, P09871, P04275, P02675, P00751, P01024, P07358, P07357	140	232	8205	5.55757	5.06586e-08	1.68862e-08	1.59481e-08
KEGG_PATHWAY	hsa05150:Staphylococcus aureus infection	16	6.4	5.15384e-11	P01031, P08603, P11215, P11226, P0C0L5, P0C0L4, P00736, P00747, P02747, P02746, P06681, P02679, P09871, P05156, P00751, P01024	140	96	8205	9.76786	1.02046e-08	5.1023e-09	4.81884e-09
KEGG_PATHWAY	hsa05322:Systemic lupus erythematosus	15	6	6.05598e-08	P01031, P10643, P13671, P0C0L5, P0C0L4, P00736, P02748, P02747, P07360, P02746, P06681, P09871, P01024, P07358, P07357	140	136	8205	6.46402	1.19908e-05	1.99847e-06	1.88745e-06
KEGG_PATHWAY	hsa04810:Regulation of actin cytoskeleton	15	6	3.10355e-05	P01042, P01031, P07737, P10643, P11215, P13671, P18206, P00734, P35241, P02748, P07360, P06396, P07358, P02751, P07357	140	229	8205	3.8389	0.00612629	0.000768129	0.000725456
KEGG_PATHWAY	hsa05133:Pertussis	13	5.2	4.25976e-09	P01031, P11215, P0C0L5, P0C0L4, P00736, P02747, P02746, P06681, P09871, P05155, P20851, P01024, P04003	140	76	8205	10.0249	8.43433e-07	1.68687e-07	1.59315e-07
KEGG_PATHWAY	hsa04979:Cholesterol metabolism	12	4.8	5.91729e-10	Q9Y5X9, Q9BY76, P02749, Q07954, P02649, Q9Y5C1, P06727, P02647, P02655, P02654, P02652, P11597	140	51	8205	13.7899	1.17162e-07	2.92906e-08	2.76633e-08
KEGG_PATHWAY	hsa04510:Focal adhesion	12	4.8	0.000586737	P04004, P18206, P12109, P08123, P24821, P35443, P04275, P22105, P12111, P07996, P02751, Q9Y490	140	201	8205	3.49893	0.10971	0.0105613	0.00997454
KEGG_PATHWAY	hsa05020:Prion disease	12	4.8	0.0065266	P13671, P01031, P13591, P02748, P02747, P07360, P02746, P10643, P28070, P25787, P07358, P07357	140	273	8205	2.57614	0.726513	0.0923047	0.0871767
KEGG_PATHWAY	hsa04145:Phagosome	11	4.4	0.000244245	P07711, P00736, P01889, P11279, P05164, P35443, P11215, P11226, P22897, P07996, P01024	140	152	8205	4.24131	0.0472153	0.00537338	0.00507486
KEGG_PATHWAY	hsa05205:Proteoglycans in cancer	11	4.4	0.00246512	P04004, P07711, P35241, P08123, Q9Y251, P08253, Q01484, P51884, Q9UQM7, P07996, P02751	140	205	8205	3.14477	0.386574	0.0406745	0.0384148
KEGG_PATHWAY	hsa05165:Human papillomavirus infection	11	4.4	0.0541277	P04004, P12109, P01889, P08123, P24821, P35443, P04275, P22105, P12111, P07996, P02751	140	331	8205	1.94767	0.999984	0.595405	0.562327
KEGG_PATHWAY	hsa04512:ECM-receptor interaction	10	4	1.6292e-05	P04004, P12109, P08123, P24821, P35443, P04275, P22105, P12111, P07996, P02751	140	88	8205	6.6599	0.00322065	0.000460832	0.00043523
KEGG_PATHWAY	hsa05146:Amoebiasis	9	3.6	0.000318558	P18206, P02748, P07360, Q06830, P08123, P11215, P07358, P02751, P07357	140	102	8205	5.17122	0.0611358	0.00630744	0.00595703
KEGG_PATHWAY	hsa04936:Alcoholic liver disease	9	3.6	0.00276771	P0C0L5, P0C0L4, P01031, Q15848, P02747, P02746, P06681, P50416, P01024	140	142	8205	3.71454	0.422339	0.0421544	0.0398125
KEGG_PATHWAY	hsa04514:Cell adhesion molecules	8	3.2	0.0171164	Q9Y624, Q12860, Q13477, Q13740, P13591, P15151, P01889, P11215	140	157	8205	2.98635	0.967234	0.211815	0.200047
KEGG_PATHWAY	hsa04613:Neutrophil extracellular trap formation	8	3.2	0.0423292	P01031, P20160, P02679, P05164, P11215, P04275, P02675, P01024	140	190	8205	2.46767	0.999809	0.49301	0.465621
KEGG_PATHWAY	hsa03320:PPAR signaling pathway	6	2.4	0.00867869	Q15848, P48443, Q9BY76, P02647, P50416, P02652	140	75	8205	4.68857	0.821984	0.114559	0.108194
KEGG_PATHWAY	hsa04611:Platelet activation	6	2.4	0.0591509	P00734, P08123, P02679, P04275, P02675, Q9Y490	140	124	8205	2.83583	0.999994	0.61076	0.576829
KEGG_PATHWAY	hsa04977:Vitamin digestion and absorption	3	1.2	0.061693	P06727, P43251, P02647	140	24	8205	7.32589	0.999997	0.61076	0.576829

### Sheet: ESM3
ESM 3 - Subset of T1D biomarker candidates associated with plasma lipoproteins.
		Pre-seroconversion							Post-seroconversion															Post-Diagnosis
Uniprot accession number	Gene Name	Moulder 2015, CC Pre-seroconversion (U)	Frohnert 2019, T1 to T2 (T)	Webb-Robertson, Pre IA (T)	Nakayasu 2022, C1 (U)	Nakayasu 2022, C1 -Month 9 (T)	Nakayasu 2022, C1 -Month 6 (T)	Nakayasu 2022, C1 -Month 3 (T)	Moulder 2015, L Seroconversion (U)	Moulder 2015, CC Post-seroconversion (U)	Von Toerne 2016 (T)	Liu 2018 (U)	Frohnert 2019, T3 to T4 (T)	Webb-Robertson, Post IA (T)	Webb-Robertson, Pre T1D (T)	Nakayasu 2022, C3 (U)	Nakayasu 2022, C3 Month 0 (T)	Nakayasu 2022, C3 Month 3 (T)	Nakayasu 2022, C3 Month 6 (T)	Nakayasu 2022, C3 Month 9 (T)	Nakayasu 2022, C3 Month 12 (T)	Nakayasu 2022, C3 Month 15 (T)	Nakayasu 2022, C3 Month 18 (T)	Metz 2008 (U)	Zhi 2011 (U)	Chen 2012 (U)	Zhang 2012 (U)	Zhang 2012 (T)	Manjunatha 2016 (U)	Oliveria 2018 (U)	Gourgari 2019 (U)	Total Hits New
P01024	CO3	0	0	-1	0	0	0	0	0	0	-1	0	0	-1	-1	0	0	0	0	-1	0	0	0	0	-1	0	-1	-1	0	0	-1	6
P10909	CLUS	0	1	0	0	0	0	0	1	0	-1	0	0	0	0	0	0	0	0	0	0	0	0	-1	0	0	-1	-1	0	0	0	5
P0C0L4	CO4A	0	0	-1	0	0	0	0	0	0	-1	0	0	-1	-1	0	0	0	0	0	0	0	0	0	1	0	-1	-1	0	-1	0	5
P01042	KNG1	0	-1	0	0	0	0	0	0	0	-1	0	0	0	0	0	0	0	0	0	0	0	0	0	1	0	1	-1	-1	0	0	5
P06727	APOA4	0	0	0	0	0	0	0	-1	0	-1	0	0	0	0	-1	0	-1	-1	1	0	0	0	0	1	0	0	0	0	0	1	5
P08603	CFAH	0	0	0	0	0	0	0	0	0	0	0	0	-1	-1	-1	0	0	0	0	0	0	0	0	0	0	0	0	-1	0	1	4
P13671	CO6	0	-1	-1	0	0	0	0	0	0	0	0	0	-1	-1	1	0	1	1	0	0	0	0	0	0	0	-1	-1	0	0	0	4
P02790	HEMO	0	0	0	0	0	0	0	0	0	1	0	0	0	0	-1	-1	0	0	0	0	0	0	0	0	1	0	0	-1	0	0	4
Q96PD5	PGRP2	0	0	0	0	0	0	0	-1	0	0	0	0	0	0	1	0	0	0	0	0	0	0	0	0	0	-1	-1	0	0	1	4
P00734	THRB	0	0	0	0	0	0	0	0	0	0	0	0	0	0	0	0	0	1	0	0	0	0	0	0	-1	-1	-1	0	1	0	4
P0C0L5	CO4B	0	0	-1	0	0	0	0	-1	0	0	0	0	-1	-1	0	0	0	0	0	0	0	0	0	1	0	0	0	0	0	0	3
P07358	CO8B	0	0	0	0	0	0	0	0	0	1	0	0	-1	-1	0	0	0	0	0	0	0	0	0	0	0	0	0	1	0	0	3
P25311	ZA2G	0	0	0	0	0	0	0	0	0	0	0	0	0	0	0	0	0	0	0	0	0	0	1	0	1	1	-1	0	0	0	3
P08697	A2AP	0	0	0	0	0	0	0	0	0	-1	0	0	0	0	-1	0	0	0	0	0	1	0	0	0	0	1	1	0	0	0	3
P02652	APOA2	0	0	0	0	0	0	0	0	0	1	0	0	0	0	0	0	0	0	-1	0	0	0	0	0	0	0	0	0	1	0	3
P00736	C1R	0	0	-1	0	0	0	0	0	0	0	0	0	-1	-1	-1	-1	0	0	-1	0	0	0	0	0	0	-1	-1	0	0	0	3
P05156	CFAI	0	0	0	0	0	0	0	1	0	0	0	0	-1	-1	-1	-1	0	0	-1	0	0	-1	0	0	0	0	0	0	0	0	3
P01031	CO5	0	0	0	-1	0	0	0	0	0	1	0	0	-1	-1	0	-1	0	0	-1	0	0	0	0	0	0	0	0	0	0	0	3
P07357	CO8A	0	0	-1	0	0	0	0	1	0	0	0	0	-1	-1	1	0	-1	1	0	0	0	0	0	0	0	0	0	0	0	0	3
P07360	CO8G	0	0	0	0	0	0	0	1	0	0	0	0	0	0	1	0	0	0	0	0	0	0	0	0	0	0	0	1	0	0	3
P02748	CO9	0	0	0	0	0	0	0	1	1	-1	0	0	0	0	-1	-1	-1	0	0	0	0	0	0	0	0	0	0	0	0	0	3
P19823	ITIH2	0	0	0	0	0	0	0	0	0	1	0	0	0	0	0	0	0	0	0	0	1	0	0	0	0	0	0	-1	0	0	3
Q14624	ITIH4	0	0	0	0	0	0	0	1	0	0	0	0	0	0	0	-1	0	0	0	0	0	0	0	0	0	0	0	0	0	1	3
P51884	LUM	0	0	0	0	0	0	0	0	0	0	0	0	0	0	1	0	0	0	0	0	0	0	1	0	0	1	-1	0	0	0	3
P02768	ALBU	0	0	0	0	0	0	0	0	0	-1	0	0	0	0	0	0	0	0	0	0	0	0	0	0	0	0	0	0	0	-1	2
P55056	APOC4	-1	0	0	0	0	0	0	1	0	-1	0	0	0	0	0	0	0	0	0	0	0	0	0	0	0	0	0	0	0	0	2
P02747	C1QC	0	0	0	0	0	0	0	1	0	0	0	0	-1	-1	0	0	0	0	0	0	0	0	0	0	0	0	0	0	0	0	2
P08185	CBG	0	0	0	0	0	0	0	0	0	0	0	0	0	0	0	0	0	0	0	0	0	0	1	0	0	1	-1	0	0	0	2
P15169	CBPN	0	0	0	0	0	0	0	0	0	1	0	0	0	0	0	0	0	0	0	0	0	0	0	0	0	0	0	-1	0	0	2
P06681	CO2	0	0	0	0	0	0	0	0	0	0	0	0	-1	-1	0	0	0	0	0	0	0	0	0	0	0	1	-1	0	0	0	2
P02775	CXCL7	0	0	0	0	0	0	0	0	0	0	0	1	0	0	0	0	0	0	0	0	0	0	0	0	0	1	1	0	0	0	2
Q9BXR6	FHR5	0	0	0	0	0	0	0	1	0	0	0	0	0	0	0	0	0	0	0	0	0	0	0	0	0	0	0	-1	0	0	2
P05546	HEP2	0	0	0	0	0	0	0	0	0	0	0	-1	0	0	0	0	0	0	0	0	0	0	0	0	0	-1	-1	0	0	0	2
P04217	A1BG	0	0	0	0	0	0	0	0	0	0	0	0	0	0	-1	-1	0	0	0	0	0	0	0	0	0	0	0	0	0	1	2
P43652	AFAM	0	0	0	0	0	0	0	0	0	0	0	0	0	0	1	0	0	0	0	0	0	0	0	0	0	0	0	-1	0	0	2
P01019	ANGT	0	0	0	0	0	0	0	1	0	0	0	0	0	0	1	0	0	1	0	0	0	0	0	0	0	0	0	0	0	0	2
P02654	APOC1	0	0	0	0	0	0	0	0	0	0	0	0	0	0	-1	0	-1	0	0	0	0	0	0	0	0	0	0	-1	0	0	2
P02649	APOE	0	0	0	0	0	0	0	0	0	-1	0	0	0	0	0	0	0	0	0	0	0	-1	0	0	0	0	0	0	0	0	2
P02749	APOH	0	0	0	0	0	0	0	0	0	0	0	0	0	0	0	0	0	-1	0	0	0	0	0	0	0	0	0	0	1	0	2
P09871	C1S	0	0	-1	0	0	0	0	0	0	0	0	0	-1	-1	-1	0	0	0	-1	0	0	0	0	0	0	0	0	0	0	0	2
P00450	CERU	0	0	0	0	0	0	0	0	0	1	0	0	0	0	-1	0	0	0	-1	0	0	0	0	0	0	0	0	0	0	0	2
Q96KN2	CNDP1	0	0	0	0	0	0	0	1	0	0	0	0	0	0	0	0	0	0	0	0	0	0	0	0	0	1	1	0	0	0	2
Q9Y6R7	FCGBP	0	0	0	0	0	0	0	0	0	0	1	0	0	0	1	0	0	0	0	1	0	0	0	0	0	0	0	0	0	0	2
P02751	FINC	0	0	0	0	0	0	0	0	0	-1	0	0	0	0	1	0	0	0	0	0	1	0	0	0	0	0	0	0	0	0	2
P06396	GELS	0	0	0	0	0	0	0	0	0	0	0	0	0	0	-1	0	0	0	-1	0	0	0	0	0	0	-1	-1	0	0	0	2
P00738	HPT	0	0	0	0	0	0	0	0	0	0	0	0	0	0	0	0	0	0	0	0	0	0	0	0	1	0	0	-1	0	0	2
P05155	IC1	0	0	0	0	0	0	0	0	0	0	0	0	0	0	-1	-1	0	1	0	0	0	0	0	0	0	1	1	0	0	0	2
P19827	ITIH1	0	0	0	0	0	0	0	0	0	-1	0	0	0	0	-1	0	0	0	0	0	0	0	0	0	0	0	0	0	0	0	2
Q06033	ITIH3	0	0	0	0	0	1	0	0	0	0	0	0	0	0	0	0	0	0	0	0	0	0	0	0	0	0	0	1	0	0	2
P02743	SAMP	0	0	0	0	0	0	0	1	0	0	0	0	0	0	0	0	0	0	0	0	0	0	0	0	-1	0	0	0	0	0	2
P05452	TETN	0	0	0	0	0	0	0	-1	0	0	0	0	0	0	-1	0	0	0	-1	0	0	0	0	0	0	0	0	0	0	0	2
P18206	VINC	0	0	0	0	0	0	0	-1	0	0	0	0	0	0	0	0	0	0	-1	0	0	0	0	0	0	0	0	0	0	0	2
P02774	VTDB	0	0	0	0	0	0	0	0	0	0	0	0	0	0	-1	-1	0	0	0	0	0	-1	0	0	0	0	0	-1	0	0	2
P01023	A2MG	0	0	0	0	0	0	0	0	0	0	0	0	0	0	0	0	0	0	0	0	0	0	0	0	0	0	0	0	1	0	1
P35858	ALS	0	0	0	0	0	0	0	1	0	0	0	0	0	0	0	0	0	0	0	0	0	0	0	0	0	0	0	0	0	0	1
P02760	AMBP	0	0	0	0	0	0	0	0	0	0	0	0	0	0	0	0	0	0	0	0	0	0	0	0	0	0	0	0	1	0	1
Q9Y5C1	ANGL3	0	0	0	0	0	0	0	0	0	0	0	0	0	0	0	0	0	0	0	0	0	0	0	0	0	0	0	1	0	0	1
P02647	APOA1	0	0	0	0	0	0	0	0	0	0	0	0	0	0	0	0	0	0	0	0	0	0	0	0	1	0	0	0	0	0	1
P02655	APOC2	-1	0	0	0	0	0	0	0	0	0	0	0	0	0	0	0	0	0	0	0	0	0	0	0	0	0	0	0	0	0	1
P05090	APOD	0	0	0	0	0	0	0	0	0	1	0	0	0	0	0	0	0	0	0	0	0	0	0	0	0	0	0	0	0	0	1
O95445	APOM	0	0	0	0	0	0	0	0	0	1	0	0	0	0	0	0	0	0	0	0	0	0	0	0	0	0	0	0	0	0	1
P02679	FIBG	0	0	0	0	0	0	0	0	0	0	0	0	0	0	0	0	0	0	0	0	0	0	0	0	-1	0	0	0	0	0	1
Q14520	HABP2	0	0	0	0	0	0	0	1	0	0	0	0	0	0	0	0	0	0	0	0	0	0	0	0	0	0	0	0	0	0	1
P01860	IGHG3	0	0	0	0	0	0	0	-1	0	0	0	0	0	0	0	0	0	0	0	0	0	0	0	0	0	0	0	0	0	0	1
P03952	KLKB1	0	0	0	0	0	0	0	0	0	0	0	0	0	0	0	0	0	0	0	0	0	0	0	0	0	1	-1	0	0	0	1
P02753	RET4	0	0	0	0	0	0	0	0	0	0	0	0	0	0	0	0	0	0	0	0	0	0	0	0	0	0	0	-1	0	0	1
P35542	SAA4	0	0	0	0	0	0	0	1	0	0	0	0	0	0	0	0	0	0	0	0	0	0	0	0	0	0	0	0	0	0	1
P49908	SEPP1	0	0	0	0	0	0	0	-1	0	0	0	0	0	0	0	0	0	0	0	0	0	0	0	0	0	0	0	0	0	0	1
Q9H6X2	ANTR1	0	0	0	0	0	0	0	0	0	0	0	0	0	0	0	0	0	0	0	0	0	0	0	0	0	0	0	1	0	0	1
P04083	ANXA1	0	0	0	0	0	0	0	0	0	0	0	0	0	0	0	0	0	0	0	0	0	0	0	-1	0	0	0	0	0	0	1
O14791	APOL1	0	0	0	0	0	0	0	1	0	0	0	0	0	0	0	0	0	0	0	0	0	0	0	0	0	0	0	0	0	0	1
P61769	B2M CDABP0092 HDCMA22P	0	0	0	0	0	0	0	0	0	0	0	0	0	0	1	0	0	0	0	0	0	0	0	0	0	0	0	0	0	0	1
Q8TDL5	BPIB1	0	0	0	0	0	0	0	0	0	0	0	0	0	0	0	0	0	0	0	0	0	0	0	0	0	0	0	1	0	0	1
P02746	C1QB	0	0	0	0	0	0	0	1	0	0	0	0	0	0	0	0	0	0	0	0	0	0	0	0	0	0	0	0	0	0	1
P04003	C4BPA	0	0	0	0	0	0	0	1	0	0	0	0	0	0	0	0	0	0	0	0	0	0	0	0	0	0	0	0	0	0	1
P20851	C4BPB	0	0	0	0	0	0	0	1	1	0	0	0	0	0	0	0	0	0	0	0	0	0	0	0	0	0	0	0	0	0	1
P00915	CAH1	0	0	0	0	0	0	0	-1	0	0	0	0	0	0	0	0	0	0	0	0	0	0	0	0	0	0	0	0	0	0	1
P11597	CETP	0	0	0	0	0	0	0	0	0	0	0	0	0	0	1	0	0	0	0	0	0	0	0	0	0	0	0	0	0	0	1
P00751	CFB BF BFD	0	0	0	0	0	0	0	0	0	0	0	0	0	0	-1	-1	0	0	-1	0	0	0	0	0	0	0	0	0	0	0	1
Q96IY4	CPB2	0	0	0	0	0	0	0	0	0	0	0	0	0	0	1	0	0	1	0	0	0	1	0	0	0	0	0	0	0	0	1
P01034	CYTC	0	0	0	0	0	0	0	1	0	0	0	0	0	0	0	0	0	0	0	0	0	0	0	0	0	0	0	0	0	0	1
Q9UNN8	EPCR	0	0	0	0	0	0	0	0	0	0	1	0	0	0	0	0	0	0	0	0	0	0	0	0	0	0	0	0	0	0	1
P05160	F13B	0	0	0	0	0	0	0	0	0	0	0	0	0	0	0	0	0	0	-1	0	0	0	0	0	0	0	0	0	0	0	1
P12259	F5	0	0	0	0	1	0	0	0	0	0	0	0	0	0	0	0	0	1	0	0	0	0	0	0	0	0	0	0	0	0	1
P00740	FA9	0	0	0	0	0	0	0	0	1	0	0	0	0	0	0	0	0	0	0	0	0	0	0	0	0	0	0	0	0	0	1
P23142	FBLN1	0	0	0	0	0	0	0	0	0	0	0	0	0	0	0	0	0	0	0	0	0	0	0	0	0	0	0	1	0	0	1
O75636	FCN3 FCNH HAKA1	0	0	0	0	0	0	0	0	0	0	0	0	0	0	1	0	0	1	0	0	0	0	0	0	0	0	0	0	0	0	1
P02675	FIBB	0	0	0	0	0	0	0	0	0	0	0	0	0	0	0	0	0	0	0	0	0	0	0	0	-1	0	0	0	0	0	1
P01889	HLA-B HLAB	0	0	0	0	0	0	0	0	0	0	0	0	0	0	-1	0	0	0	0	0	0	0	0	0	0	0	0	0	0	0	1
P01877	IGHA2	0	0	0	0	0	0	0	0	0	0	0	0	0	0	0	0	0	0	0	0	0	0	0	0	0	0	0	0	1	0	1
P01871	IGHM	0	0	0	0	0	0	0	1	0	0	0	0	0	0	0	0	0	0	0	0	0	0	0	0	0	0	0	0	0	0	1
Q08380	LGALS3BP M2BP	0	0	0	0	0	0	0	0	0	0	0	0	0	0	0	0	0	1	0	0	0	0	0	0	0	0	0	0	0	0	1
P02750	LRG1 LRG	0	0	0	0	0	0	0	0	0	0	0	0	0	0	-1	0	0	0	0	0	-1	-1	0	0	0	0	0	0	0	0	1
Q13477	MADCA	0	0	0	0	0	0	0	0	0	0	0	0	0	0	0	0	0	0	0	0	0	0	0	0	0	0	0	-1	0	0	1
P80108	PHLD	0	0	0	0	0	0	0	0	0	0	0	0	0	0	0	0	0	0	0	0	0	0	0	0	0	0	0	-1	0	0	1
P00747	PLG	0	0	0	0	0	0	0	0	0	0	0	0	0	0	1	0	0	0	0	0	0	0	0	0	0	0	0	0	0	0	1
P27169	PON1 PON	0	0	0	0	0	0	0	0	0	0	0	0	0	0	-1	0	0	0	0	0	0	0	0	0	0	0	0	0	0	0	1
Q06830	PRDX1	0	0	0	0	0	0	0	0	0	0	0	0	0	0	0	0	0	0	0	0	0	0	0	1	0	0	0	0	0	0	1
P07737	PROF1	1	0	0	0	0	0	0	0	0	0	0	0	0	0	0	0	0	0	0	0	0	0	0	0	0	0	0	0	0	0	1
P41222	PTGDS	0	0	0	0	0	0	0	1	0	0	0	0	0	0	0	0	0	0	0	0	0	0	0	0	0	0	0	0	0	0	1
P20742	PZP	0	0	0	0	0	0	0	0	0	0	0	0	0	0	0	0	0	0	0	0	0	0	0	0	0	0	0	0	-1	0	1
P06702	S10A9	0	0	0	0	0	0	0	0	1	0	0	0	0	0	0	0	0	0	0	0	0	0	0	0	0	0	0	0	0	0	1
P05543	SERPINA7 TBG	0	0	0	0	0	1	0	0	0	0	0	0	0	0	0	0	0	0	0	0	0	0	0	0	0	0	0	0	0	0	1
P01008	SERPINC1 AT3 PRO0309	0	0	0	0	0	0	0	0	0	0	0	0	0	0	0	0	0	0	-1	0	0	0	0	0	0	0	0	0	0	0	1
P36955	SERPINF1 PEDF PIG35	0	0	0	0	0	0	0	0	0	0	0	0	0	0	0	0	0	0	-1	0	0	0	0	0	0	0	0	0	0	0	1
P07996	THBS1 TSP TSP1	0	0	0	0	0	0	0	0	0	0	0	0	0	0	-1	0	0	0	0	0	0	0	0	0	0	0	0	0	0	0	1
Q9Y490	TLN1	0	0	0	0	0	0	0	0	0	0	-1	0	0	0	0	0	0	0	0	0	0	0	0	0	0	0	0	0	0	0	1
P67936	TPM4	0	0	0	0	0	0	0	0	0	0	0	0	0	0	0	0	0	0	0	0	0	0	0	-1	0	0	0	0	0	0	1
P02787	TRFE	0	0	0	0	0	0	0	0	0	0	0	0	0	0	0	0	0	0	0	0	0	0	-1	0	0	0	0	0	0	0	1
P02766	TTHY	0	0	0	0	0	0	0	0	0	0	0	0	0	0	0	0	0	0	0	0	0	0	0	0	0	-1	-1	0	0	0	1
P04004	VTN	0	0	0	0	0	0	0	0	0	0	0	0	0	0	0	0	0	1	-1	0	0	0	0	0	0	0	0	0	0	0	1
P04275	VWF F8VWF	0	0	0	0	0	0	0	0	0	0	0	0	0	0	0	0	0	0	0	1	0	0	0	0	0	0	0	0	0	0	1

### Sheet:  ESM4
ESM 4 - Subset of T1D biomarker candidates associated with plasma high-density lipoproteins (HDL).
		Pre-seroconversion							Post-seroconversion															Post-Diagnosis
Uniprot accession number	Gene Name	Moulder 2015, CC Pre-seroconversion (U)	Frohnert 2019, T1 to T2 (T)	Webb-Robertson, Pre IA (T)	Nakayasu 2022, C1 (U)	Nakayasu 2022, C1 -Month 9 (T)	Nakayasu 2022, C1 -Month 6 (T)	Nakayasu 2022, C1 -Month 3 (T)	Moulder 2015, L Seroconversion (U)	Moulder 2015, CC Post-seroconversion (U)	Von Toerne 2016 (T)	Liu 2018 (U)	Frohnert 2019, T3 to T4 (T)	Webb-Robertson, Post IA (T)	Webb-Robertson, Pre T1D (T)	Nakayasu 2022, C3 (U)	Nakayasu 2022, C3 Month 0 (T)	Nakayasu 2022, C3 Month 3 (T)	Nakayasu 2022, C3 Month 6 (T)	Nakayasu 2022, C3 Month 9 (T)	Nakayasu 2022, C3 Month 12 (T)	Nakayasu 2022, C3 Month 15 (T)	Nakayasu 2022, C3 Month 18 (T)	Metz 2008 (U)	Zhi 2011 (U)	Chen 2012 (U)	Zhang 2012 (U)	Zhang 2012 (T)	Manjunatha 2016 (U)	Oliveria 2018 (U)	Gourgari 2019 (U)	Total Hits New
P01024	CO3	0	0	-1	0	0	0	0	0	0	-1	0	0	-1	-1	0	0	0	0	-1	0	0	0	0	-1	0	-1	-1	0	0	-1	6
P10909	CLUS	0	1	0	0	0	0	0	1	0	-1	0	0	0	0	0	0	0	0	0	0	0	0	-1	0	0	-1	-1	0	0	0	5
P0C0L4	CO4A	0	0	-1	0	0	0	0	0	0	-1	0	0	-1	-1	0	0	0	0	0	0	0	0	0	1	0	-1	-1	0	-1	0	5
P01042	KNG1	0	-1	0	0	0	0	0	0	0	-1	0	0	0	0	0	0	0	0	0	0	0	0	0	1	0	1	-1	-1	0	0	5
P06727	APOA4	0	0	0	0	0	0	0	-1	0	-1	0	0	0	0	-1	0	-1	-1	1	0	0	0	0	1	0	0	0	0	0	1	5
P08603	CFAH	0	0	0	0	0	0	0	0	0	0	0	0	-1	-1	-1	0	0	0	0	0	0	0	0	0	0	0	0	-1	0	1	4
P13671	CO6	0	-1	-1	0	0	0	0	0	0	0	0	0	-1	-1	1	0	1	1	0	0	0	0	0	0	0	-1	-1	0	0	0	4
Q96PD5	PGRP2	0	0	0	0	0	0	0	-1	0	0	0	0	0	0	1	0	0	0	0	0	0	0	0	0	0	-1	-1	0	0	1	4
P00734	THRB	0	0	0	0	0	0	0	0	0	0	0	0	0	0	0	0	0	1	0	0	0	0	0	0	-1	-1	-1	0	1	0	4
P0C0L5	CO4B	0	0	-1	0	0	0	0	-1	0	0	0	0	-1	-1	0	0	0	0	0	0	0	0	0	1	0	0	0	0	0	0	3
P07358	CO8B	0	0	0	0	0	0	0	0	0	1	0	0	-1	-1	0	0	0	0	0	0	0	0	0	0	0	0	0	1	0	0	3
P08697	A2AP	0	0	0	0	0	0	0	0	0	-1	0	0	0	0	-1	0	0	0	0	0	1	0	0	0	0	1	1	0	0	0	3
P02652	APOA2	0	0	0	0	0	0	0	0	0	1	0	0	0	0	0	0	0	0	-1	0	0	0	0	0	0	0	0	0	1	0	3
P00736	C1R	0	0	-1	0	0	0	0	0	0	0	0	0	-1	-1	-1	-1	0	0	-1	0	0	0	0	0	0	-1	-1	0	0	0	3
P05156	CFAI	0	0	0	0	0	0	0	1	0	0	0	0	-1	-1	-1	-1	0	0	-1	0	0	-1	0	0	0	0	0	0	0	0	3
P01031	CO5	0	0	0	-1	0	0	0	0	0	1	0	0	-1	-1	0	-1	0	0	-1	0	0	0	0	0	0	0	0	0	0	0	3
P07357	CO8A	0	0	-1	0	0	0	0	1	0	0	0	0	-1	-1	1	0	-1	1	0	0	0	0	0	0	0	0	0	0	0	0	3
P07360	CO8G	0	0	0	0	0	0	0	1	0	0	0	0	0	0	1	0	0	0	0	0	0	0	0	0	0	0	0	1	0	0	3
P02748	CO9	0	0	0	0	0	0	0	1	1	-1	0	0	0	0	-1	-1	-1	0	0	0	0	0	0	0	0	0	0	0	0	0	3
Q14624	ITIH4	0	0	0	0	0	0	0	1	0	0	0	0	0	0	0	-1	0	0	0	0	0	0	0	0	0	0	0	0	0	1	3
P55056	APOC4	-1	0	0	0	0	0	0	1	0	-1	0	0	0	0	0	0	0	0	0	0	0	0	0	0	0	0	0	0	0	0	2
P02747	C1QC	0	0	0	0	0	0	0	1	0	0	0	0	-1	-1	0	0	0	0	0	0	0	0	0	0	0	0	0	0	0	0	2
P06681	CO2	0	0	0	0	0	0	0	0	0	0	0	0	-1	-1	0	0	0	0	0	0	0	0	0	0	0	1	-1	0	0	0	2
P02775	CXCL7	0	0	0	0	0	0	0	0	0	0	0	1	0	0	0	0	0	0	0	0	0	0	0	0	0	1	1	0	0	0	2
P05546	HEP2	0	0	0	0	0	0	0	0	0	0	0	-1	0	0	0	0	0	0	0	0	0	0	0	0	0	-1	-1	0	0	0	2
P02654	APOC1	0	0	0	0	0	0	0	0	0	0	0	0	0	0	-1	0	-1	0	0	0	0	0	0	0	0	0	0	-1	0	0	2
P02649	APOE	0	0	0	0	0	0	0	0	0	-1	0	0	0	0	0	0	0	0	0	0	0	-1	0	0	0	0	0	0	0	0	2
P02749	APOH	0	0	0	0	0	0	0	0	0	0	0	0	0	0	0	0	0	-1	0	0	0	0	0	0	0	0	0	0	1	0	2
P09871	C1S	0	0	-1	0	0	0	0	0	0	0	0	0	-1	-1	-1	0	0	0	-1	0	0	0	0	0	0	0	0	0	0	0	2
P02751	FINC	0	0	0	0	0	0	0	0	0	-1	0	0	0	0	1	0	0	0	0	0	1	0	0	0	0	0	0	0	0	0	2
P00738	HPT	0	0	0	0	0	0	0	0	0	0	0	0	0	0	0	0	0	0	0	0	0	0	0	0	1	0	0	-1	0	0	2
P05155	IC1	0	0	0	0	0	0	0	0	0	0	0	0	0	0	-1	-1	0	1	0	0	0	0	0	0	0	1	1	0	0	0	2
P18206	VINC	0	0	0	0	0	0	0	-1	0	0	0	0	0	0	0	0	0	0	-1	0	0	0	0	0	0	0	0	0	0	0	2
P35858	ALS	0	0	0	0	0	0	0	1	0	0	0	0	0	0	0	0	0	0	0	0	0	0	0	0	0	0	0	0	0	0	1
Q9Y5C1	ANGL3	0	0	0	0	0	0	0	0	0	0	0	0	0	0	0	0	0	0	0	0	0	0	0	0	0	0	0	1	0	0	1
P02647	APOA1	0	0	0	0	0	0	0	0	0	0	0	0	0	0	0	0	0	0	0	0	0	0	0	0	1	0	0	0	0	0	1
P02655	APOC2	-1	0	0	0	0	0	0	0	0	0	0	0	0	0	0	0	0	0	0	0	0	0	0	0	0	0	0	0	0	0	1
O95445	APOM	0	0	0	0	0	0	0	0	0	1	0	0	0	0	0	0	0	0	0	0	0	0	0	0	0	0	0	0	0	0	1
P02679	FIBG	0	0	0	0	0	0	0	0	0	0	0	0	0	0	0	0	0	0	0	0	0	0	0	0	-1	0	0	0	0	0	1
P03952	KLKB1	0	0	0	0	0	0	0	0	0	0	0	0	0	0	0	0	0	0	0	0	0	0	0	0	0	1	-1	0	0	0	1
P35542	SAA4	0	0	0	0	0	0	0	1	0	0	0	0	0	0	0	0	0	0	0	0	0	0	0	0	0	0	0	0	0	0	1
P04083	ANXA1	0	0	0	0	0	0	0	0	0	0	0	0	0	0	0	0	0	0	0	0	0	0	0	-1	0	0	0	0	0	0	1
O14791	APOL1	0	0	0	0	0	0	0	1	0	0	0	0	0	0	0	0	0	0	0	0	0	0	0	0	0	0	0	0	0	0	1
P61769	B2M CDABP0092 HDCMA22P	0	0	0	0	0	0	0	0	0	0	0	0	0	0	1	0	0	0	0	0	0	0	0	0	0	0	0	0	0	0	1
Q8TDL5	BPIB1	0	0	0	0	0	0	0	0	0	0	0	0	0	0	0	0	0	0	0	0	0	0	0	0	0	0	0	1	0	0	1
P02746	C1QB	0	0	0	0	0	0	0	1	0	0	0	0	0	0	0	0	0	0	0	0	0	0	0	0	0	0	0	0	0	0	1
P04003	C4BPA	0	0	0	0	0	0	0	1	0	0	0	0	0	0	0	0	0	0	0	0	0	0	0	0	0	0	0	0	0	0	1
P20851	C4BPB	0	0	0	0	0	0	0	1	1	0	0	0	0	0	0	0	0	0	0	0	0	0	0	0	0	0	0	0	0	0	1
P11597	CETP	0	0	0	0	0	0	0	0	0	0	0	0	0	0	1	0	0	0	0	0	0	0	0	0	0	0	0	0	0	0	1
P00751	CFB BF BFD	0	0	0	0	0	0	0	0	0	0	0	0	0	0	-1	-1	0	0	-1	0	0	0	0	0	0	0	0	0	0	0	1
Q96IY4	CPB2	0	0	0	0	0	0	0	0	0	0	0	0	0	0	1	0	0	1	0	0	0	1	0	0	0	0	0	0	0	0	1
Q9UNN8	EPCR	0	0	0	0	0	0	0	0	0	0	1	0	0	0	0	0	0	0	0	0	0	0	0	0	0	0	0	0	0	0	1
P05160	F13B	0	0	0	0	0	0	0	0	0	0	0	0	0	0	0	0	0	0	-1	0	0	0	0	0	0	0	0	0	0	0	1
P12259	F5	0	0	0	0	1	0	0	0	0	0	0	0	0	0	0	0	0	1	0	0	0	0	0	0	0	0	0	0	0	0	1
P00740	FA9	0	0	0	0	0	0	0	0	1	0	0	0	0	0	0	0	0	0	0	0	0	0	0	0	0	0	0	0	0	0	1
O75636	FCN3 FCNH HAKA1	0	0	0	0	0	0	0	0	0	0	0	0	0	0	1	0	0	1	0	0	0	0	0	0	0	0	0	0	0	0	1
P02675	FIBB	0	0	0	0	0	0	0	0	0	0	0	0	0	0	0	0	0	0	0	0	0	0	0	0	-1	0	0	0	0	0	1
P01889	HLA-B HLAB	0	0	0	0	0	0	0	0	0	0	0	0	0	0	-1	0	0	0	0	0	0	0	0	0	0	0	0	0	0	0	1
Q08380	LGALS3BP M2BP	0	0	0	0	0	0	0	0	0	0	0	0	0	0	0	0	0	1	0	0	0	0	0	0	0	0	0	0	0	0	1
Q13477	MADCA	0	0	0	0	0	0	0	0	0	0	0	0	0	0	0	0	0	0	0	0	0	0	0	0	0	0	0	-1	0	0	1
P00747	PLG	0	0	0	0	0	0	0	0	0	0	0	0	0	0	1	0	0	0	0	0	0	0	0	0	0	0	0	0	0	0	1
P06702	S10A9	0	0	0	0	0	0	0	0	1	0	0	0	0	0	0	0	0	0	0	0	0	0	0	0	0	0	0	0	0	0	1
P01008	SERPINC1 AT3 PRO0309	0	0	0	0	0	0	0	0	0	0	0	0	0	0	0	0	0	0	-1	0	0	0	0	0	0	0	0	0	0	0	1
P07996	THBS1 TSP TSP1	0	0	0	0	0	0	0	0	0	0	0	0	0	0	-1	0	0	0	0	0	0	0	0	0	0	0	0	0	0	0	1
P04004	VTN	0	0	0	0	0	0	0	0	0	0	0	0	0	0	0	0	0	1	-1	0	0	0	0	0	0	0	0	0	0	0	1
P04275	VWF F8VWF	0	0	0	0	0	0	0	0	0	0	0	0	0	0	0	0	0	0	0	1	0	0	0	0	0	0	0	0	0	0	1
